# Development of a national osteopathic practice-based research network: the NCOR Research Network

**DOI:** 10.1101/2024.09.03.24312982

**Authors:** Jerry Draper-Rodi, Carol Fawkes, Daniel Bailey

## Abstract

**Objectives:** To describe the development of the NCOR Research Network, the first osteopathic Practice-Based Research Network (PBRN) in the UK, and provide data on its members’ characteristics, clinical practices, and patient demographics.

**Design:** Cross-sectional survey study.

**Setting:** Online survey of osteopaths practising in the United Kingdom.

**Participants:** 570 osteopaths registered with the General Osteopathic Council who consented to participate in the NCOR Research Network.

**Primary and secondary outcome measures:** Demographic characteristics of osteopaths, details of their clinical practice, patient demographics, common presenting complaints, treatment approaches, and attitudes towards evidence-based practice.

**Results:** The median age bracket of participants was 50-59 years, with 55% identifying as women. Participants had a median of 17 years of clinical experience. Most worked in private practice (71% as principals, 32% as associates), seeing 20-39 hours of patients per week. The majority (87%) regularly treated adults aged 65 or older. Low back pain was the most common complaint seen daily (56%). Spinal articulation/mobilization (79%) and soft tissue massage (78%) were the most frequently used techniques. Participants reported positive views towards evidence-based practice but cited lack of research skills and time as barriers to engagement.

**Conclusions:** The NCOR Research Network provides a foundation for future osteopathic research in the UK. While the sample was not fully representative of UK osteopaths, it offers insights into current osteopathic practice. The network aims to foster collaboration between clinicians and academics, potentially bridging the gap between research and practice in osteopathy.

**Protocol registration:** https://doi.org/10.17605/OSF.IO/HPWG4

**Article summary:** Strengths and limitations of this study:

- This study establishes the first osteopathic Practice-Based Research Network (PBRN) in the UK, providing a novel infrastructure for collaborative research in osteopathy.
- The survey was developed based on previous PBRN studies and existing UK osteopathic datasets, allowing for comparability of data across different research initiatives.
- A diverse recruitment strategy was employed, including various channels such as the regulatory body, professional organisations, and both face-to-face and online presentations, to reach a wide range of osteopaths.
- The sample in this study is not fully representative of the UK osteopathic profession when compared to the General Osteopathic Council registrant data, which may limit the generalisability of the findings.
- As the survey data were self-reported by osteopaths, the findings may be subject to recall or social desirability biases.
