## Supplemental file 2 for "Development of a national osteopathic practice-based research network: the NCOR Research Network"

### Sheet: Sheet1
Table XX - members' demographic data
	NCOR Research Network		GOsC registrant data		Chi^2	P-value
	n	%	n	%
Gender
Man (including Transgender man)	232	40.7	2855	51.8337	19.0896	2e-05
Woman (including transgender woman)	314	55.09	2653	48.1663
Prefer to self-describe	9	1.58	N/A	N/A
Prefer not to say	15	2.63
Total	570	100	5508	100
Age (years)
20-29	34	5.96	713	12.9448	58.174	2e-05
30-39	88	15.44	1190	21.6049
40-49	157	27.54	1400	25.4176
50-59	168	29.47	1420	25.7807
60-69	108	18.96	680	12.3457
70-79	10	1.75	98	1.77923
80 or more	2	0.35	7	0.127088
Prefer not to say	3	0.53
Total	570	100	5508	100
Ethnicity
Asian or Asian British	12	2.12	172	3.12273	Inf	1e-05
Black, African, Caribbean or Black British	8	1.4	55	0.998548
Mixed or Multiple ethnic groups	21	3.67	484	8.78722
White	513	90	1598	29.0123
Other ethnic groups	5	0.88	0	0
Prefer not to say	11	1.93	3199	58.0792
Total	570	100	5508	100
Years as an osteopath
0-5	96	16.8421	1406	25.5265	3781.23	1e-05
6-10	94	16.4912	972	17.6471
11-15	73	12.807	831	15.0871
16-20	78	13.6842	686	12.4546
21-25	63	11.0526	1547	28.0864
26 or more	166	29.1228	66	1.19826
Total	570	100	5508	100
